# Differentiating benign from malignant adnexal masses by biomarker-agnostic plasma proteomics using adaptive machine learning

**DOI:** 10.64898/2026.09.23.26363813

**Authors:** Johannes B. Müller-Reif, Sarah Ackroyd, Vincent Albrecht, Melanie Weigert, Kathrin Korff, Alicia-Sophie Schebesta, Roni Yoeli-Bik, Maryam Siddiqui, Andrew Rausch, Emese Zsiros, Matthias Mann, Ernst Lengyel

**Author notes:** equal contribution (Johannes B. Müller-Reif, Sarah Ackroyd, Matthias Mann, Ernst Lengyel).

## Abstract

**Background:** Pre-operative triage of adnexal masses with serum CA-125, HE4, and ultrasound (O-RADS) has limited accuracy, contributing to unnecessary surgery. We develop and validate a first of its kind, biomarker panel-free plasma proteomic classifier that distinguishes malignant from benign adnexal masses from a single blood draw, operating directly on discovery-mode mass spectrometry.

**Methods:** In this multicenter prospective observational study, plasma from women with adnexal masses and from healthy controls at a large urban academic center (discovery and four validation cohorts) and an external academic center from another Urban-suburban area (external validation) was analyzed by data-independent-acquisition mass spectrometry (Orbitrap Astral), quantifying >1,000 proteins per sample. Cancerous (malignant, borderline adnexal mass, or metastasis to ovary) versus benign adnexal masses were classified with ADAPT-MS (Adaptive Diagnostic Architecture for Personalized Testing by Mass Spectrometry), which retrains an ElasticNet model for each sample based on the proteins measured. The primary outcome was discrimination (area under the receiver operating characteristic curve [AUC]). Pre-operative O-RADS scores and serum CA-125 were compared and combined with proteomics on matched subsets.

**Findings:** Using a discovery cohort (n=1062), an ADAPT-MS classifier, validated across five independent cohorts (n=623), achieved a summary AUC of 0.835 (cohort range 0.779–0.904). Among patients with pre-operative O-RADS (n=231), proteomics (AUC 0.852) was comparable to O-RADS alone (0.863) and combining them raised discrimination to 0.922. Proteomics outperformed serum CA-125 (0.915 versus 0.777; n=125) and proteome-derived ROMA-like and two-marker surrogates. Biologically, the classification-relevant proteins are enriched for host response proteins rather than tumor cell associated protein changes, comprising ECM remodeling, complement and innate immune response pathways. This explains good detection of tumor with heterogenous pathology and also metastasis to ovary.

**Interpretation:** A single plasma proteomic measurement interpreted using adaptive machine learning discriminates malignant from benign adnexal masses with good internal and external validation, and is complementary to ultrasound, warranting prospective evaluation as a panel-free diagnostic adjunct to imaging.

**Funding:** Funded by the Max Planck Society for the Advancement of Sciences (MM), an NIH R35 grant (EL), and support from Arthur and Nicole Herbst (EL).

**Research in context:** *Evidence before this study:* Presence of protein biomarkers for ovarian cancer and in detail, adnexal mass triage is historically present e.g. by CA-125 or HE4. Proteomics studies have shown many more potential protein markers that might be used as biomarkers instead or additional to the presently used ones. Classification algorithms however do currently rely on single or few biomarkers only, limiting sensitivity and specificity.

*Added value of this study:* To our knowledge, this study is the first example of a proteomics classifier that uses ML on discovery-based MS-proteomics data at the single-sample level and thus has the potential for diagnostic use. While in the past, proteomics has been used as a discovery tool and potential markers needed to be subjected to a follow-up assay development, we show by application to 5 different independent validation cohorts that a proteomics classifier based on the recently developed architecture Adaptive Diagnostic Architecture for Personalized Testing by Mass Spectrometry (ADAPT-MS) generalizes in performance between discovery and validation cohorts and can be applied at the single sample level.

*Implications of all the available evidence:* We demonstrate that proteomics can be applied beyond discovery and classify adnexal masses together with ultrasound at an AUC of 0.922. This sets a precedence case for other diagnostic applications of proteomics, both in study design (plasma proteomics is always measured and used to best of ability in discovery and validation), and in single-sample application mode by ADAPT-MS.
