## Supplementary Table 1 for "Differentiating benign from malignant adnexal masses by biomarker-agnostic plasma proteomics using adaptive machine learning"

### Sheet: Suppl Table S1
Supplementary Table S1. Baseline characteristics and histology of the study population, by cohort and diagnostic category. This extends Table 1 with the sample subcategory, the histological diagnosis and the FIGO stage. Continuous variables are median [interquartile range] compared across categories within each cohort by Kruskal-Wallis test; categorical variables are number (percentage of that co…
	Discovery						Val1						Val2						Val3						Val4						ValRP
Variable	Healthy	Benign	Malignant	MetToOv	Total	p-value	Healthy	Benign	Malignant	MetToOv	Total	p-value	Healthy	Benign	Malignant	MetToOv	Total	p-value	Healthy	Benign	Malignant	MetToOv	Total	p-value	Healthy	Benign	Malignant	MetToOv	Total	p-value	Benign	Malignant	MetToOv	Total	p-value
N	577	362	104	19	1062		46	45	80	6	177		35	26	14	2	77		55	59	18	5	137		44	104	51	17	216		88	104	4	196
Age (years), median [IQR]	44.0 [36.0–52.0]	42.0 [32.0–52.0]	58.0 [49.5–65.0]	58.0 [40.5–68.0]	44.0 [35.0–54.0]	<0.001	52.0 [47.2–62.8]	55.0 [41.0–69.0]	64.5 [57.8–69.0]	66.5 [63.0–72.2]	61.0 [51.0–67.0]	<0.001	56.0 [43.5–64.0]	39.0 [32.2–54.5]	61.5 [53.0–72.2]	70.0 [67.5–72.5]	53.0 [41.0–65.0]	<0.001	47.0 [42.0–61.0]	45.0 [33.5–52.0]	54.5 [48.0–65.0]	61.0 [61.0–61.0]	46.0 [38.0–60.5]	0.003	48.0 [39.5–56.5]	51.5 [36.8–62.2]	61.0 [44.8–67.0]	59.0 [51.5–65.5]	54.0 [39.0–63.2]	0.016
BMI (kg/m²), median [IQR]	29.2 [24.5–35.0]	28.5 [24.0–35.1]	27.2 [23.4–33.2]	28.5 [24.5–29.6]	28.8 [24.3–35.0]	0.19	28.1 [25.2–32.7]	28.1 [22.6–34.2]	27.6 [23.3–31.9]	30.5 [26.1–38.0]	28.0 [24.0–32.7]	0.37	26.1 [23.8–30.4]	29.7 [25.4–35.2]	26.6 [24.0–35.5]	22.8 [21.8–23.7]	27.3 [24.0–33.8]	0.28	27.0 [23.5–31.8]	30.0 [24.0–32.8]	26.4 [21.4–35.1]	21.9 [21.9–25.6]	27.8 [23.4–32.3]	0.35	32.6 [26.8–37.9]	28.5 [24.4–32.4]	24.9 [23.1–31.7]	26.4 [23.6–30.4]	28.3 [24.2–33.9]	0.006
CA-125 (U/mL), median [IQR]	—	—	117.0 [30.0–873.5]	—	117.0 [30.0–873.5]	—	—	—	113.0 [29.0–338.5]	37.5 [26.2–48.8]	110.0 [28.0–271.0]	0.24	—	48.5 [31.8–65.2]	43.5 [28.0–144.2]	24.0 [24.0–24.0]	38.0 [24.5–86.5]	0.58	—	—	225.0 [128.5–589.0]	53.0 [53.0–53.0]	225.0 [51.0–476.0]	—	8.0 [8.0–8.0]	17.0 [15.0–43.0]	76.0 [27.8–433.0]	169.0 [92.5–245.5]	51.5 [17.2–354.2]	0.024
Menopausal status, n (%)						<0.001						<0.001						0.003						<0.001						0.003
Perimenopause (Start experiencing signs of menopause)	37 (6.4%)	21 (5.8%)	5 (4.8%)	1 (5.3%)	64 (6.0%)		6 (13.0%)	1 (2.2%)	0 (0.0%)	0 (0.0%)	7 (4.0%)		4 (11.4%)	0 (0.0%)	1 (7.1%)	0 (0.0%)	5 (6.5%)		6 (10.9%)	4 (6.8%)	0 (0.0%)	0 (0.0%)	10 (7.3%)		3 (6.8%)	1 (1.0%)	2 (3.9%)	2 (11.8%)	8 (3.7%)
Post-menopausal (12 months since last period)	151 (26.2%)	96 (26.5%)	74 (71.2%)	11 (57.9%)	332 (31.3%)		23 (50.0%)	27 (60.0%)	69 (86.2%)	5 (83.3%)	124 (70.1%)		19 (54.3%)	8 (30.8%)	12 (85.7%)	2 (100.0%)	41 (53.2%)		21 (38.2%)	14 (23.7%)	13 (72.2%)	5 (100.0%)	53 (38.7%)		16 (36.4%)	53 (51.0%)	35 (68.6%)	12 (70.6%)	116 (53.7%)
Pre-menopausal (Experiencing periods)	389 (67.4%)	243 (67.1%)	23 (22.1%)	7 (36.8%)	662 (62.3%)		15 (32.6%)	17 (37.8%)	10 (12.5%)	1 (16.7%)	43 (24.3%)		12 (34.3%)	18 (69.2%)	1 (7.1%)	0 (0.0%)	31 (40.3%)		28 (50.9%)	38 (64.4%)	4 (22.2%)	0 (0.0%)	70 (51.1%)		25 (56.8%)	48 (46.2%)	12 (23.5%)	3 (17.6%)	88 (40.7%)
Surgical menopause	0 (0.0%)	2 (0.6%)	2 (1.9%)	0 (0.0%)	4 (0.4%)		2 (4.3%)	0 (0.0%)	1 (1.2%)	0 (0.0%)	3 (1.7%)								0 (0.0%)	3 (5.1%)	0 (0.0%)	0 (0.0%)	3 (2.2%)		0 (0.0%)	1 (1.0%)	2 (3.9%)	0 (0.0%)	3 (1.4%)
Race, n (%)						<0.001						0.56						<0.001						0.64						0.40
American Indian or Alaskan Native	1 (0.2%)	1 (0.3%)	0 (0.0%)	0 (0.0%)	2 (0.2%)
Asian/ Mideast Indian	22 (3.8%)	13 (3.6%)	4 (3.8%)	0 (0.0%)	39 (3.7%)		0 (0.0%)	0 (0.0%)	2 (2.5%)	0 (0.0%)	2 (1.1%)		0 (0.0%)	0 (0.0%)	0 (0.0%)	1 (50.0%)	1 (1.3%)		1 (1.8%)	3 (5.1%)	1 (5.6%)	0 (0.0%)	5 (3.6%)		0 (0.0%)	5 (4.8%)	5 (9.8%)	0 (0.0%)	10 (4.6%)
Black or African American	281 (48.7%)	144 (39.8%)	24 (23.1%)	3 (15.8%)	452 (42.6%)		14 (30.4%)	10 (22.2%)	10 (12.5%)	1 (16.7%)	35 (19.8%)		12 (34.3%)	10 (38.5%)	1 (7.1%)	0 (0.0%)	23 (29.9%)		15 (27.3%)	16 (27.1%)	5 (27.8%)	0 (0.0%)	36 (26.3%)		16 (36.4%)	32 (30.8%)	13 (25.5%)	6 (35.3%)	67 (31.0%)
Declined	45 (7.8%)	34 (9.4%)	2 (1.9%)	2 (10.5%)	83 (7.8%)		5 (10.9%)	5 (11.1%)	8 (10.0%)	0 (0.0%)	18 (10.2%)		3 (8.6%)	6 (23.1%)	1 (7.1%)	1 (50.0%)	11 (14.3%)		4 (7.3%)	12 (20.3%)	4 (22.2%)	2 (40.0%)	22 (16.1%)		5 (11.4%)	13 (12.5%)	10 (19.6%)	2 (11.8%)	30 (13.9%)
Middle Eastern and North Africans	1 (0.2%)	0 (0.0%)	0 (0.0%)	0 (0.0%)	1 (0.1%)														0 (0.0%)	1 (1.7%)	0 (0.0%)	0 (0.0%)	1 (0.7%)
More than 1 race	22 (3.8%)	15 (4.1%)	2 (1.9%)	2 (10.5%)	41 (3.9%)														1 (1.8%)	0 (0.0%)	0 (0.0%)	0 (0.0%)	1 (0.7%)		0 (0.0%)	3 (2.9%)	0 (0.0%)	0 (0.0%)	3 (1.4%)
Native Hawaiian or other Pacific Islander	1 (0.2%)	0 (0.0%)	0 (0.0%)	0 (0.0%)	1 (0.1%)		0 (0.0%)	1 (2.2%)	0 (0.0%)	0 (0.0%)	1 (0.6%)								0 (0.0%)	2 (3.4%)	0 (0.0%)	0 (0.0%)	2 (1.5%)
Other	5 (0.9%)	0 (0.0%)	0 (0.0%)	0 (0.0%)	5 (0.5%)		1 (2.2%)	0 (0.0%)	1 (1.2%)	0 (0.0%)	2 (1.1%)		2 (5.7%)	1 (3.8%)	0 (0.0%)	0 (0.0%)	3 (3.9%)		2 (3.6%)	0 (0.0%)	0 (0.0%)	0 (0.0%)	2 (1.5%)		1 (2.3%)	0 (0.0%)	0 (0.0%)	0 (0.0%)	1 (0.5%)
White	199 (34.5%)	155 (42.8%)	72 (69.2%)	12 (63.2%)	438 (41.2%)		26 (56.5%)	29 (64.4%)	59 (73.8%)	5 (83.3%)	119 (67.2%)		18 (51.4%)	9 (34.6%)	12 (85.7%)	0 (0.0%)	39 (50.6%)		32 (58.2%)	25 (42.4%)	8 (44.4%)	3 (60.0%)	68 (49.6%)		22 (50.0%)	51 (49.0%)	23 (45.1%)	9 (52.9%)	105 (48.6%)
Smoking, n (%)						0.017						0.47						<0.001						0.28						0.19
Declined	1 (0.2%)	0 (0.0%)	1 (1.0%)	0 (0.0%)	2 (0.2%)		1 (2.2%)	0 (0.0%)	1 (1.2%)	0 (0.0%)	2 (1.1%)		0 (0.0%)	0 (0.0%)	0 (0.0%)	1 (50.0%)	1 (1.3%)		1 (1.8%)	0 (0.0%)	0 (0.0%)	0 (0.0%)	1 (0.7%)		0 (0.0%)	1 (1.0%)	0 (0.0%)	0 (0.0%)	1 (0.5%)
No- former	98 (17.0%)	73 (20.2%)	26 (25.0%)	9 (47.4%)	206 (19.4%)		13 (28.3%)	9 (20.0%)	28 (35.0%)	1 (16.7%)	51 (28.8%)		8 (22.9%)	5 (19.2%)	8 (57.1%)	0 (0.0%)	21 (27.3%)		14 (25.5%)	10 (16.9%)	9 (50.0%)	1 (20.0%)	34 (24.8%)		7 (15.9%)	22 (21.2%)	16 (31.4%)	0 (0.0%)	45 (20.8%)
No- never	434 (75.2%)	258 (71.3%)	72 (69.2%)	8 (42.1%)	772 (72.7%)		30 (65.2%)	31 (68.9%)	41 (51.2%)	5 (83.3%)	107 (60.5%)		24 (68.6%)	18 (69.2%)	5 (35.7%)	1 (50.0%)	48 (62.3%)		38 (69.1%)	45 (76.3%)	9 (50.0%)	4 (80.0%)	96 (70.1%)		34 (77.3%)	63 (60.6%)	28 (54.9%)	16 (94.1%)	141 (65.3%)
Yes- current	44 (7.6%)	31 (8.6%)	5 (4.8%)	2 (10.5%)	82 (7.7%)		2 (4.3%)	5 (11.1%)	10 (12.5%)	0 (0.0%)	17 (9.6%)		3 (8.6%)	3 (11.5%)	1 (7.1%)	0 (0.0%)	7 (9.1%)		2 (3.6%)	4 (6.8%)	0 (0.0%)	0 (0.0%)	6 (4.4%)		3 (6.8%)	11 (10.6%)	5 (9.8%)	1 (5.9%)	20 (9.3%)
Alcohol (>1 unit/week), n (%)						<0.001						0.23						0.05						0.09						0.16
Declined	15 (2.6%)	26 (7.2%)	7 (6.7%)	3 (15.8%)	51 (4.8%)		1 (2.2%)	0 (0.0%)	2 (2.5%)	0 (0.0%)	3 (1.7%)		0 (0.0%)	4 (15.4%)	1 (7.1%)	1 (50.0%)	6 (7.8%)		2 (3.6%)	1 (1.7%)	0 (0.0%)	1 (20.0%)	4 (2.9%)		2 (4.5%)	1 (1.0%)	2 (3.9%)	1 (5.9%)	6 (2.8%)
No- former	95 (16.5%)	78 (21.5%)	23 (22.1%)	6 (31.6%)	202 (19.0%)		11 (23.9%)	11 (24.4%)	34 (42.5%)	2 (33.3%)	58 (32.8%)		8 (22.9%)	3 (11.5%)	2 (14.3%)	1 (50.0%)	14 (18.2%)		9 (16.4%)	14 (23.7%)	2 (11.1%)	1 (20.0%)	26 (19.0%)		7 (15.9%)	15 (14.4%)	16 (31.4%)	5 (29.4%)	43 (19.9%)
No- never	231 (40.0%)	111 (30.7%)	23 (22.1%)	5 (26.3%)	370 (34.8%)		10 (21.7%)	14 (31.1%)	17 (21.2%)	0 (0.0%)	41 (23.2%)		6 (17.1%)	3 (11.5%)	5 (35.7%)	0 (0.0%)	14 (18.2%)		10 (18.2%)	11 (18.6%)	5 (27.8%)	3 (60.0%)	29 (21.2%)		11 (25.0%)	36 (34.6%)	12 (23.5%)	4 (23.5%)	63 (29.2%)
Yes- current	236 (40.9%)	147 (40.6%)	51 (49.0%)	5 (26.3%)	439 (41.3%)		24 (52.2%)	20 (44.4%)	27 (33.8%)	4 (66.7%)	75 (42.4%)		21 (60.0%)	16 (61.5%)	6 (42.9%)	0 (0.0%)	43 (55.8%)		34 (61.8%)	33 (55.9%)	11 (61.1%)	0 (0.0%)	78 (56.9%)		24 (54.5%)	45 (43.3%)	19 (37.3%)	5 (29.4%)	93 (43.1%)
Mutation carrier, n (%)						0.10						0.047						0.30						0.002						0.021
BRCA	26 (4.5%)	4 (1.1%)	3 (2.9%)	0 (0.0%)	33 (3.1%)		4 (8.7%)	0 (0.0%)	10 (12.5%)	0 (0.0%)	14 (7.9%)		5 (14.3%)	0 (0.0%)	1 (7.1%)	0 (0.0%)	6 (7.8%)		7 (12.7%)	0 (0.0%)	4 (22.2%)	0 (0.0%)	11 (8.0%)		4 (9.1%)	1 (1.0%)	9 (17.6%)	0 (0.0%)	14 (6.5%)
Lynch syndrome	6 (1.0%)	0 (0.0%)	1 (1.0%)	0 (0.0%)	7 (0.7%)		2 (4.3%)	1 (2.2%)	0 (0.0%)	0 (0.0%)	3 (1.7%)								5 (9.1%)	0 (0.0%)	0 (0.0%)	0 (0.0%)	5 (3.6%)		1 (2.3%)	1 (1.0%)	0 (0.0%)	0 (0.0%)	2 (0.9%)
No	535 (92.7%)	354 (97.8%)	99 (95.2%)	19 (100.0%)	1007 (94.8%)		34 (73.9%)	42 (93.3%)	66 (82.5%)	6 (100.0%)	148 (83.6%)		28 (80.0%)	26 (100.0%)	13 (92.9%)	2 (100.0%)	69 (89.6%)		43 (78.2%)	59 (100.0%)	14 (77.8%)	5 (100.0%)	121 (88.3%)		17 (38.6%)	28 (26.9%)	23 (45.1%)	5 (29.4%)	73 (33.8%)
Other	10 (1.7%)	4 (1.1%)	1 (1.0%)	0 (0.0%)	15 (1.4%)		6 (13.0%)	2 (4.4%)	2 (2.5%)	0 (0.0%)	10 (5.6%)		2 (5.7%)	0 (0.0%)	0 (0.0%)	0 (0.0%)	2 (2.6%)								3 (6.8%)	1 (1.0%)	0 (0.0%)	2 (11.8%)	6 (2.8%)
Sample subcategory, n (%)						<0.001						<0.001						<0.001						<0.001						<0.001
Benign- endometrioma/ endometriosis	0 (0.0%)	102 (28.2%)	0 (0.0%)	0 (0.0%)	102 (9.6%)		0 (0.0%)	7 (15.6%)	0 (0.0%)	0 (0.0%)	7 (4.0%)		0 (0.0%)	6 (23.1%)	0 (0.0%)	0 (0.0%)	6 (7.8%)		0 (0.0%)	10 (16.9%)	0 (0.0%)	0 (0.0%)	10 (7.3%)		0 (0.0%)	20 (19.2%)	0 (0.0%)	0 (0.0%)	20 (9.3%)
Benign- epithelial	0 (0.0%)	85 (23.5%)	0 (0.0%)	0 (0.0%)	85 (8.0%)		0 (0.0%)	26 (57.8%)	0 (0.0%)	0 (0.0%)	26 (14.7%)		0 (0.0%)	7 (26.9%)	0 (0.0%)	0 (0.0%)	7 (9.1%)		0 (0.0%)	15 (25.4%)	0 (0.0%)	0 (0.0%)	15 (10.9%)		0 (0.0%)	36 (34.6%)	0 (0.0%)	0 (0.0%)	36 (16.7%)
Benign- extraovarian	0 (0.0%)	9 (2.5%)	0 (0.0%)	0 (0.0%)	9 (0.8%)		0 (0.0%)	1 (2.2%)	0 (0.0%)	0 (0.0%)	1 (0.6%)		0 (0.0%)	1 (3.8%)	0 (0.0%)	0 (0.0%)	1 (1.3%)		0 (0.0%)	4 (6.8%)	0 (0.0%)	0 (0.0%)	4 (2.9%)
Benign- non-epithelial	0 (0.0%)	66 (18.2%)	0 (0.0%)	0 (0.0%)	66 (6.2%)		0 (0.0%)	9 (20.0%)	0 (0.0%)	0 (0.0%)	9 (5.1%)		0 (0.0%)	7 (26.9%)	0 (0.0%)	0 (0.0%)	7 (9.1%)		0 (0.0%)	11 (18.6%)	0 (0.0%)	0 (0.0%)	11 (8.0%)		0 (0.0%)	34 (32.7%)	0 (0.0%)	0 (0.0%)	34 (15.7%)
Borderline- mucinous	0 (0.0%)	0 (0.0%)	10 (9.6%)	0 (0.0%)	10 (0.9%)		0 (0.0%)	0 (0.0%)	3 (3.8%)	0 (0.0%)	3 (1.7%)		0 (0.0%)	0 (0.0%)	2 (14.3%)	0 (0.0%)	2 (2.6%)								0 (0.0%)	0 (0.0%)	1 (2.0%)	0 (0.0%)	1 (0.5%)
Borderline- serous	0 (0.0%)	0 (0.0%)	10 (9.6%)	0 (0.0%)	10 (0.9%)		0 (0.0%)	0 (0.0%)	4 (5.0%)	0 (0.0%)	4 (2.3%)		0 (0.0%)	0 (0.0%)	1 (7.1%)	0 (0.0%)	1 (1.3%)		0 (0.0%)	0 (0.0%)	2 (11.1%)	0 (0.0%)	2 (1.5%)		0 (0.0%)	0 (0.0%)	2 (3.9%)	0 (0.0%)	2 (0.9%)
Healthy- benign with pathology	42 (7.3%)	0 (0.0%)	0 (0.0%)	0 (0.0%)	42 (4.0%)		3 (6.5%)	0 (0.0%)	0 (0.0%)	0 (0.0%)	3 (1.7%)		1 (2.9%)	0 (0.0%)	0 (0.0%)	0 (0.0%)	1 (1.3%)		19 (34.5%)	0 (0.0%)	0 (0.0%)	0 (0.0%)	19 (13.9%)		10 (22.7%)	0 (0.0%)	0 (0.0%)	0 (0.0%)	10 (4.6%)
Healthy- no pathology	385 (66.7%)	0 (0.0%)	0 (0.0%)	0 (0.0%)	385 (36.3%)		17 (37.0%)	0 (0.0%)	0 (0.0%)	0 (0.0%)	17 (9.6%)		16 (45.7%)	0 (0.0%)	0 (0.0%)	0 (0.0%)	16 (20.8%)		17 (30.9%)	0 (0.0%)	0 (0.0%)	0 (0.0%)	17 (12.4%)		9 (20.5%)	0 (0.0%)	0 (0.0%)	0 (0.0%)	9 (4.2%)
Healthy- risk-reducing surgery with pathology	36 (6.2%)	0 (0.0%)	0 (0.0%)	0 (0.0%)	36 (3.4%)		12 (26.1%)	1 (2.2%)	0 (0.0%)	0 (0.0%)	13 (7.3%)		7 (20.0%)	0 (0.0%)	0 (0.0%)	0 (0.0%)	7 (9.1%)		11 (20.0%)	0 (0.0%)	0 (0.0%)	0 (0.0%)	11 (8.0%)		3 (6.8%)	0 (0.0%)	0 (0.0%)	0 (0.0%)	3 (1.4%)
Healthy- uterine pathology	114 (19.8%)	0 (0.0%)	0 (0.0%)	0 (0.0%)	114 (10.7%)		14 (30.4%)	0 (0.0%)	0 (0.0%)	0 (0.0%)	14 (7.9%)		10 (28.6%)	0 (0.0%)	0 (0.0%)	0 (0.0%)	10 (13.0%)		6 (10.9%)	1 (1.7%)	0 (0.0%)	0 (0.0%)	7 (5.1%)		18 (40.9%)	0 (0.0%)	0 (0.0%)	0 (0.0%)	18 (8.3%)
Malignant- GYN metastasis to ovary	0 (0.0%)	0 (0.0%)	0 (0.0%)	7 (36.8%)	7 (0.7%)		0 (0.0%)	0 (0.0%)	0 (0.0%)	3 (50.0%)	3 (1.7%)		0 (0.0%)	0 (0.0%)	0 (0.0%)	1 (50.0%)	1 (1.3%)		0 (0.0%)	0 (0.0%)	0 (0.0%)	1 (20.0%)	1 (0.7%)		0 (0.0%)	0 (0.0%)	0 (0.0%)	5 (29.4%)	5 (2.3%)
Malignant- non-GYN metastasis	0 (0.0%)	0 (0.0%)	0 (0.0%)	12 (63.2%)	12 (1.1%)		0 (0.0%)	0 (0.0%)	0 (0.0%)	3 (50.0%)	3 (1.7%)		0 (0.0%)	0 (0.0%)	0 (0.0%)	1 (50.0%)	1 (1.3%)		0 (0.0%)	0 (0.0%)	0 (0.0%)	4 (80.0%)	4 (2.9%)		0 (0.0%)	0 (0.0%)	0 (0.0%)	12 (70.6%)	12 (5.6%)
Malignant- ovarian epithelial	0 (0.0%)	0 (0.0%)	65 (62.5%)	0 (0.0%)	65 (6.1%)		0 (0.0%)	0 (0.0%)	66 (82.5%)	0 (0.0%)	66 (37.3%)		0 (0.0%)	0 (0.0%)	10 (71.4%)	0 (0.0%)	10 (13.0%)		0 (0.0%)	0 (0.0%)	13 (72.2%)	0 (0.0%)	13 (9.5%)		0 (0.0%)	0 (0.0%)	38 (74.5%)	0 (0.0%)	38 (17.6%)
Malignant- ovarian non-epithelial	0 (0.0%)	0 (0.0%)	19 (18.3%)	0 (0.0%)	19 (1.8%)		0 (0.0%)	0 (0.0%)	5 (6.2%)	0 (0.0%)	5 (2.8%)		0 (0.0%)	0 (0.0%)	1 (7.1%)	0 (0.0%)	1 (1.3%)		0 (0.0%)	0 (0.0%)	3 (16.7%)	0 (0.0%)	3 (2.2%)		0 (0.0%)	0 (0.0%)	8 (15.7%)	0 (0.0%)	8 (3.7%)
No Pathology- ORADS 1/2	0 (0.0%)	79 (21.8%)	0 (0.0%)	0 (0.0%)	79 (7.4%)		0 (0.0%)	1 (2.2%)	0 (0.0%)	0 (0.0%)	1 (0.6%)		1 (2.9%)	1 (3.8%)	0 (0.0%)	0 (0.0%)	2 (2.6%)		1 (1.8%)	11 (18.6%)	0 (0.0%)	0 (0.0%)	12 (8.8%)		0 (0.0%)	8 (7.7%)	0 (0.0%)	0 (0.0%)	8 (3.7%)
No Pathology- ORADS 3	0 (0.0%)	15 (4.1%)	0 (0.0%)	0 (0.0%)	15 (1.4%)								0 (0.0%)	2 (7.7%)	0 (0.0%)	0 (0.0%)	2 (2.6%)		0 (0.0%)	1 (1.7%)	0 (0.0%)	0 (0.0%)	1 (0.7%)		0 (0.0%)	1 (1.0%)	0 (0.0%)	0 (0.0%)	1 (0.5%)
No Pathology- ORADS 4	0 (0.0%)	5 (1.4%)	0 (0.0%)	0 (0.0%)	5 (0.5%)								0 (0.0%)	1 (3.8%)	0 (0.0%)	0 (0.0%)	1 (1.3%)		0 (0.0%)	1 (1.7%)	0 (0.0%)	0 (0.0%)	1 (0.7%)		0 (0.0%)	1 (1.0%)	0 (0.0%)	0 (0.0%)	1 (0.5%)
No Pathology- ORADS 5	0 (0.0%)	1 (0.3%)	0 (0.0%)	0 (0.0%)	1 (0.1%)
Borderline- STIC							0 (0.0%)	0 (0.0%)	2 (2.5%)	0 (0.0%)	2 (1.1%)														0 (0.0%)	0 (0.0%)	1 (2.0%)	0 (0.0%)	1 (0.5%)
Benign- inflammation																			0 (0.0%)	5 (8.5%)	0 (0.0%)	0 (0.0%)	5 (3.6%)		0 (0.0%)	4 (3.8%)	0 (0.0%)	0 (0.0%)	4 (1.9%)
Healthy- risk reducing surveillance																			1 (1.8%)	0 (0.0%)	0 (0.0%)	0 (0.0%)	1 (0.7%)		4 (9.1%)	0 (0.0%)	0 (0.0%)	0 (0.0%)	4 (1.9%)
Malignant- Ovary - Surveillance																									0 (0.0%)	0 (0.0%)	1 (2.0%)	0 (0.0%)	1 (0.5%)
Histological diagnosis, n (%)						<0.001						<0.001						<0.001						<0.001						<0.001
Benign- (cystadeno)fibroma	5 (0.9%)	34 (9.4%)	0 (0.0%)	0 (0.0%)	39 (3.7%)		1 (2.2%)	11 (24.4%)	0 (0.0%)	0 (0.0%)	12 (6.8%)		0 (0.0%)	5 (19.2%)	0 (0.0%)	0 (0.0%)	5 (6.5%)		1 (1.8%)	9 (15.3%)	0 (0.0%)	0 (0.0%)	10 (7.3%)		0 (0.0%)	16 (15.4%)	0 (0.0%)	0 (0.0%)	16 (7.4%)
Benign- brenner tumor	0 (0.0%)	2 (0.6%)	0 (0.0%)	0 (0.0%)	2 (0.2%)		0 (0.0%)	1 (2.2%)	0 (0.0%)	0 (0.0%)	1 (0.6%)		0 (0.0%)	1 (3.8%)	0 (0.0%)	0 (0.0%)	1 (1.3%)
Benign- endometrioma/ endometriosis	1 (0.2%)	100 (27.6%)	0 (0.0%)	0 (0.0%)	101 (9.5%)		0 (0.0%)	7 (15.6%)	0 (0.0%)	0 (0.0%)	7 (4.0%)		0 (0.0%)	5 (19.2%)	0 (0.0%)	0 (0.0%)	5 (6.5%)		6 (10.9%)	9 (15.3%)	0 (0.0%)	0 (0.0%)	15 (10.9%)		0 (0.0%)	18 (17.3%)	0 (0.0%)	0 (0.0%)	18 (8.3%)
Benign- mucinous cyst	1 (0.2%)	27 (7.5%)	0 (0.0%)	0 (0.0%)	28 (2.6%)		0 (0.0%)	10 (22.2%)	0 (0.0%)	0 (0.0%)	10 (5.6%)		0 (0.0%)	2 (7.7%)	0 (0.0%)	0 (0.0%)	2 (2.6%)								0 (0.0%)	11 (10.6%)	0 (0.0%)	0 (0.0%)	11 (5.1%)
Benign- normal ovary/ fallopian tube	32 (5.5%)	0 (0.0%)	0 (0.0%)	0 (0.0%)	32 (3.0%)		9 (19.6%)	0 (0.0%)	0 (0.0%)	0 (0.0%)	9 (5.1%)		5 (14.3%)	0 (0.0%)	0 (0.0%)	0 (0.0%)	5 (6.5%)		8 (14.5%)	0 (0.0%)	0 (0.0%)	0 (0.0%)	8 (5.8%)		3 (6.8%)	0 (0.0%)	0 (0.0%)	0 (0.0%)	3 (1.4%)
Benign- other path ovary	8 (1.4%)	15 (4.1%)	0 (0.0%)	0 (0.0%)	23 (2.2%)		1 (2.2%)	0 (0.0%)	0 (0.0%)	0 (0.0%)	1 (0.6%)								2 (3.6%)	4 (6.8%)	0 (0.0%)	0 (0.0%)	6 (4.4%)		1 (2.3%)	9 (8.7%)	0 (0.0%)	0 (0.0%)	10 (4.6%)
Benign- serous cyst	2 (0.3%)	20 (5.5%)	0 (0.0%)	0 (0.0%)	22 (2.1%)		1 (2.2%)	7 (15.6%)	0 (0.0%)	0 (0.0%)	8 (4.5%)		0 (0.0%)	2 (7.7%)	0 (0.0%)	0 (0.0%)	2 (2.6%)		0 (0.0%)	2 (3.4%)	0 (0.0%)	0 (0.0%)	2 (1.5%)		0 (0.0%)	13 (12.5%)	0 (0.0%)	0 (0.0%)	13 (6.0%)
Benign- teratoma	0 (0.0%)	40 (11.0%)	0 (0.0%)	0 (0.0%)	40 (3.8%)		0 (0.0%)	6 (13.3%)	0 (0.0%)	0 (0.0%)	6 (3.4%)		0 (0.0%)	3 (11.5%)	0 (0.0%)	0 (0.0%)	3 (3.9%)		0 (0.0%)	10 (16.9%)	0 (0.0%)	0 (0.0%)	10 (7.3%)		0 (0.0%)	12 (11.5%)	0 (0.0%)	0 (0.0%)	12 (5.6%)
Benign/ common/ physiologic cysts	33 (5.7%)	8 (2.2%)	0 (0.0%)	0 (0.0%)	41 (3.9%)		6 (13.0%)	0 (0.0%)	0 (0.0%)	0 (0.0%)	6 (3.4%)		6 (17.1%)	1 (3.8%)	0 (0.0%)	0 (0.0%)	7 (9.1%)		3 (5.5%)	0 (0.0%)	0 (0.0%)	0 (0.0%)	3 (2.2%)		2 (4.5%)	7 (6.7%)	0 (0.0%)	0 (0.0%)	9 (4.2%)
Carcinosarcoma	0 (0.0%)	0 (0.0%)	5 (4.8%)	1 (5.3%)	6 (0.6%)		0 (0.0%)	0 (0.0%)	2 (2.5%)	0 (0.0%)	2 (1.1%)								0 (0.0%)	0 (0.0%)	2 (11.1%)	0 (0.0%)	2 (1.5%)		0 (0.0%)	0 (0.0%)	1 (2.0%)	0 (0.0%)	1 (0.5%)
Clear cell (Ca or LMP)	0 (0.0%)	0 (0.0%)	8 (7.7%)	0 (0.0%)	8 (0.8%)		0 (0.0%)	0 (0.0%)	2 (2.5%)	0 (0.0%)	2 (1.1%)														0 (0.0%)	0 (0.0%)	1 (2.0%)	0 (0.0%)	1 (0.5%)
Endometrioid (Ca or LMP)	0 (0.0%)	0 (0.0%)	14 (13.5%)	4 (21.1%)	18 (1.7%)		0 (0.0%)	0 (0.0%)	6 (7.5%)	1 (16.7%)	7 (4.0%)		0 (0.0%)	0 (0.0%)	1 (7.1%)	0 (0.0%)	1 (1.3%)		0 (0.0%)	0 (0.0%)	1 (5.6%)	0 (0.0%)	1 (0.7%)		3 (6.8%)	0 (0.0%)	6 (11.8%)	1 (5.9%)	10 (4.6%)
Fibroid	101 (17.5%)	4 (1.1%)	0 (0.0%)	0 (0.0%)	105 (9.9%)		10 (21.7%)	0 (0.0%)	0 (0.0%)	0 (0.0%)	10 (5.6%)		4 (11.4%)	0 (0.0%)	0 (0.0%)	0 (0.0%)	4 (5.2%)		3 (5.5%)	5 (8.5%)	0 (0.0%)	0 (0.0%)	8 (5.8%)		12 (27.3%)	0 (0.0%)	0 (0.0%)	0 (0.0%)	12 (5.6%)
Gastro-intestinal tumor	0 (0.0%)	0 (0.0%)	0 (0.0%)	11 (57.9%)	11 (1.0%)														0 (0.0%)	1 (1.7%)	0 (0.0%)	2 (40.0%)	3 (2.2%)		0 (0.0%)	0 (0.0%)	0 (0.0%)	7 (41.2%)	7 (3.2%)
Granulosa cell tumor	0 (0.0%)	0 (0.0%)	12 (11.5%)	0 (0.0%)	12 (1.1%)		0 (0.0%)	0 (0.0%)	3 (3.8%)	0 (0.0%)	3 (1.7%)		0 (0.0%)	0 (0.0%)	1 (7.1%)	0 (0.0%)	1 (1.3%)		0 (0.0%)	0 (0.0%)	1 (5.6%)	0 (0.0%)	1 (0.7%)		0 (0.0%)	0 (0.0%)	6 (11.8%)	0 (0.0%)	6 (2.8%)
Mucinous (Ca or LMP)	0 (0.0%)	2 (0.6%)	15 (14.4%)	0 (0.0%)	17 (1.6%)		0 (0.0%)	0 (0.0%)	3 (3.8%)	2 (33.3%)	5 (2.8%)		0 (0.0%)	0 (0.0%)	2 (14.3%)	0 (0.0%)	2 (2.6%)								0 (0.0%)	0 (0.0%)	1 (2.0%)	4 (23.5%)	5 (2.3%)
Other- non ovarian pathology	48 (8.3%)	8 (2.2%)	0 (0.0%)	1 (5.3%)	57 (5.4%)		1 (2.2%)	0 (0.0%)	0 (0.0%)	0 (0.0%)	1 (0.6%)		1 (2.9%)	0 (0.0%)	0 (0.0%)	1 (50.0%)	2 (2.6%)		2 (3.6%)	0 (0.0%)	0 (0.0%)	3 (60.0%)	5 (3.6%)		1 (2.3%)	0 (0.0%)	0 (0.0%)	3 (17.6%)	4 (1.9%)
Rare ovarian (sertoli, scc and other)	0 (0.0%)	0 (0.0%)	7 (6.7%)	0 (0.0%)	7 (0.7%)		0 (0.0%)	0 (0.0%)	2 (2.5%)	1 (16.7%)	3 (1.7%)								0 (0.0%)	0 (0.0%)	2 (11.1%)	0 (0.0%)	2 (1.5%)		0 (0.0%)	0 (0.0%)	3 (5.9%)	0 (0.0%)	3 (1.4%)
Sarcoma	0 (0.0%)	0 (0.0%)	0 (0.0%)	2 (10.5%)	2 (0.2%)		0 (0.0%)	0 (0.0%)	0 (0.0%)	1 (16.7%)	1 (0.6%)														0 (0.0%)	0 (0.0%)	0 (0.0%)	1 (5.9%)	1 (0.5%)
Serous papillary (Ca or LMP)	1 (0.2%)	0 (0.0%)	43 (41.3%)	0 (0.0%)	44 (4.1%)		0 (0.0%)	0 (0.0%)	61 (76.2%)	1 (16.7%)	62 (35.0%)		0 (0.0%)	0 (0.0%)	9 (64.3%)	0 (0.0%)	9 (11.7%)		0 (0.0%)	0 (0.0%)	12 (66.7%)	0 (0.0%)	12 (8.8%)		0 (0.0%)	0 (0.0%)	31 (60.8%)	0 (0.0%)	31 (14.4%)
Struma ovarii	0 (0.0%)	3 (0.8%)	0 (0.0%)	0 (0.0%)	3 (0.3%)		0 (0.0%)	1 (2.2%)	0 (0.0%)	0 (0.0%)	1 (0.6%)														0 (0.0%)	1 (1.0%)	0 (0.0%)	0 (0.0%)	1 (0.5%)
Thecoma, fibrothecoma	0 (0.0%)	2 (0.6%)	0 (0.0%)	0 (0.0%)	2 (0.2%)		0 (0.0%)	1 (2.2%)	0 (0.0%)	0 (0.0%)	1 (0.6%)														0 (0.0%)	3 (2.9%)	0 (0.0%)	0 (0.0%)	3 (1.4%)
ovarian malignancy - mixed histology							0 (0.0%)	0 (0.0%)	1 (1.2%)	0 (0.0%)	1 (0.6%)														0 (0.0%)	0 (0.0%)	2 (3.9%)	0 (0.0%)	2 (0.9%)
Benign- inflammation/ Hydro-/ Hemato-/ Pyo-salpinx																			0 (0.0%)	5 (8.5%)	0 (0.0%)	0 (0.0%)	5 (3.6%)		0 (0.0%)	4 (3.8%)	0 (0.0%)	0 (0.0%)	4 (1.9%)
FIGO stage, n (%)						—						—						—						—						—
FIGO IA	1 (0.2%)	0 (0.0%)	29 (27.9%)	0 (0.0%)	30 (2.8%)		0 (0.0%)	0 (0.0%)	9 (11.2%)	0 (0.0%)	9 (5.1%)		0 (0.0%)	0 (0.0%)	2 (14.3%)	0 (0.0%)	2 (2.6%)		0 (0.0%)	0 (0.0%)	3 (16.7%)	0 (0.0%)	3 (2.2%)		2 (4.5%)	0 (0.0%)	4 (7.8%)	1 (5.9%)	7 (3.2%)
FIGO IB	1 (0.2%)	0 (0.0%)	1 (1.0%)	0 (0.0%)	2 (0.2%)
FIGO IC1	0 (0.0%)	0 (0.0%)	9 (8.7%)	0 (0.0%)	9 (0.8%)		0 (0.0%)	0 (0.0%)	2 (2.5%)	0 (0.0%)	2 (1.1%)		0 (0.0%)	0 (0.0%)	1 (7.1%)	0 (0.0%)	1 (1.3%)								0 (0.0%)	0 (0.0%)	3 (5.9%)	0 (0.0%)	3 (1.4%)
FIGO IC2	0 (0.0%)	0 (0.0%)	5 (4.8%)	0 (0.0%)	5 (0.5%)		0 (0.0%)	0 (0.0%)	3 (3.8%)	0 (0.0%)	3 (1.7%)								0 (0.0%)	0 (0.0%)	1 (5.6%)	0 (0.0%)	1 (0.7%)		0 (0.0%)	0 (0.0%)	2 (3.9%)	0 (0.0%)	2 (0.9%)
FIGO IIA	0 (0.0%)	0 (0.0%)	4 (3.8%)	0 (0.0%)	4 (0.4%)		0 (0.0%)	0 (0.0%)	1 (1.2%)	0 (0.0%)	1 (0.6%)														0 (0.0%)	0 (0.0%)	1 (2.0%)	0 (0.0%)	1 (0.5%)
FIGO IIB	0 (0.0%)	0 (0.0%)	7 (6.7%)	0 (0.0%)	7 (0.7%)		0 (0.0%)	0 (0.0%)	9 (11.2%)	0 (0.0%)	9 (5.1%)		0 (0.0%)	0 (0.0%)	1 (7.1%)	0 (0.0%)	1 (1.3%)		0 (0.0%)	0 (0.0%)	1 (5.6%)	0 (0.0%)	1 (0.7%)		0 (0.0%)	0 (0.0%)	2 (3.9%)	0 (0.0%)	2 (0.9%)
FIGO IIIA1 (i)	0 (0.0%)	0 (0.0%)	7 (6.7%)	4 (21.1%)	11 (1.0%)		0 (0.0%)	0 (0.0%)	0 (0.0%)	1 (16.7%)	1 (0.6%)								0 (0.0%)	0 (0.0%)	1 (5.6%)	0 (0.0%)	1 (0.7%)		0 (0.0%)	0 (0.0%)	2 (3.9%)	0 (0.0%)	2 (0.9%)
FIGO IIIA1 (ii)	0 (0.0%)	0 (0.0%)	2 (1.9%)	0 (0.0%)	2 (0.2%)								0 (0.0%)	0 (0.0%)	1 (7.1%)	0 (0.0%)	1 (1.3%)		0 (0.0%)	0 (0.0%)	2 (11.1%)	0 (0.0%)	2 (1.5%)
FIGO IIIA2	0 (0.0%)	0 (0.0%)	6 (5.8%)	0 (0.0%)	6 (0.6%)		0 (0.0%)	0 (0.0%)	4 (5.0%)	0 (0.0%)	4 (2.3%)		0 (0.0%)	0 (0.0%)	2 (14.3%)	0 (0.0%)	2 (2.6%)		0 (0.0%)	0 (0.0%)	1 (5.6%)	0 (0.0%)	1 (0.7%)		0 (0.0%)	0 (0.0%)	3 (5.9%)	0 (0.0%)	3 (1.4%)
FIGO IIIB	0 (0.0%)	0 (0.0%)	5 (4.8%)	0 (0.0%)	5 (0.5%)		0 (0.0%)	0 (0.0%)	8 (10.0%)	0 (0.0%)	8 (4.5%)		0 (0.0%)	0 (0.0%)	1 (7.1%)	0 (0.0%)	1 (1.3%)		0 (0.0%)	0 (0.0%)	2 (11.1%)	0 (0.0%)	2 (1.5%)
FIGO IIIC	0 (0.0%)	0 (0.0%)	13 (12.5%)	0 (0.0%)	13 (1.2%)		0 (0.0%)	0 (0.0%)	31 (38.8%)	0 (0.0%)	31 (17.5%)		0 (0.0%)	0 (0.0%)	3 (21.4%)	0 (0.0%)	3 (3.9%)		0 (0.0%)	0 (0.0%)	3 (16.7%)	0 (0.0%)	3 (2.2%)		0 (0.0%)	0 (0.0%)	18 (35.3%)	1 (5.9%)	19 (8.8%)
FIGO IVA	0 (0.0%)	0 (0.0%)	3 (2.9%)	3 (15.8%)	6 (0.6%)		0 (0.0%)	0 (0.0%)	5 (6.2%)	0 (0.0%)	5 (2.8%)		0 (0.0%)	0 (0.0%)	1 (7.1%)	0 (0.0%)	1 (1.3%)								0 (0.0%)	0 (0.0%)	1 (2.0%)	1 (5.9%)	2 (0.9%)
FIGO IVB	0 (0.0%)	0 (0.0%)	7 (6.7%)	1 (5.3%)	8 (0.8%)		0 (0.0%)	0 (0.0%)	4 (5.0%)	1 (16.7%)	5 (2.8%)		0 (0.0%)	0 (0.0%)	1 (7.1%)	1 (50.0%)	2 (2.6%)		0 (0.0%)	0 (0.0%)	2 (11.1%)	0 (0.0%)	2 (1.5%)		0 (0.0%)	0 (0.0%)	7 (13.7%)	1 (5.9%)	8 (3.7%)
STIC (pre-invasive)	1 (0.2%)	0 (0.0%)	0 (0.0%)	0 (0.0%)	1 (0.1%)		0 (0.0%)	0 (0.0%)	2 (2.5%)	0 (0.0%)	2 (1.1%)														0 (0.0%)	0 (0.0%)	1 (2.0%)	0 (0.0%)	1 (0.5%)
Unknown	4 (0.7%)	0 (0.0%)	6 (5.8%)	11 (57.9%)	21 (2.0%)		0 (0.0%)	0 (0.0%)	1 (1.2%)	4 (66.7%)	5 (2.8%)														1 (2.3%)	0 (0.0%)	2 (3.9%)	8 (47.1%)	11 (5.1%)
FIGO IC3							0 (0.0%)	0 (0.0%)	1 (1.2%)	0 (0.0%)	1 (0.6%)								0 (0.0%)	0 (0.0%)	1 (5.6%)	0 (0.0%)	1 (0.7%)
